# Multi-omics and Mendelian Randomization network analysis of the association between metabolic and cognitive functions in the UK Biobank Database

**DOI:** 10.1101/2024.05.30.24307732

**Authors:** Paolo Alberto Lorenzini, Sarah Raye Langley

## Abstract

In obese individuals, low levels of leptin, an hormone regulating energy expenditure, have been claimed to be associated with neurodegeneration during ageing. Since leptin signalling system is less potent in the elderly, its protective anti-inflammatory effect in the brain is inhibited and people overweight in middle-age are at higher risk of developing dementia later in life. However, the causal association between obesity and cognitive decline has been inconsistent so far. We incorporated several metabolic and cognitive phenotypes from primary-care health records from European individuals in the UK Biobank to study comprehensively the genetic architecture of metabolic function and cognition. By GWAS analysis, we identified genetic loci in various traits associated with metabolic function and cognitive performance and investigated their genetic association by Mendelian Randomization. Importantly, we identified putatively causality amongst metabolism related traits and that higher adiposity is causally associated with a worse cognitive performance. We conducted a transcriptome-wide association study to identify regulatory effects of the susceptibility variants to pinpoint genes associated with gene expression changes. We integrated the GWAS results with transcriptome and single cell public data to identify tissues and cell types associated with the pathogenesis of metabolic dysfunction and cognition. Overall, this *multi*-*omics* approach have proven to be invaluable for demonstrating the causal association between adiposity and cognition and for the discovery of causal variants, genes, tissues and cell types underlying these phenotypes.
