## Supplemental Table 5 for "Multi-omics and Mendelian Randomization network analysis of the association between metabolic and cognitive functions in the UK Biobank Database"

Trait	probeID	ProbeChr	Gene	Probe_bp	topSNP	topSNP_chr	topSNP_bp	A1	A2	Freq	b_GWAS	se_GWAS	p_GWAS	b_eQTL	se_eQTL	p_eQTL	b_SMR	se_SMR	p_SMR	p_HEIDI	nsnp_HEIDI
LDL	ENSG00000143126	1	CELSR2	109792641	rs7528419	1	109817192	G	A	0.22256	0.105932	0.00451602	1.119438e-121	0.541495	0.0292766	2.231336e-76	0.195629	0.0134694	8.548286e-48	0.2915056	6
CHOL	ENSG00000143126	1	CELSR2	109792641	rs7528419	1	109817192	G	A	0.22256	0.116063	0.00601982	7.87771e-83	0.541495	0.0292766	2.231336e-76	0.214338	0.0160587	1.230096e-40	0.2531196	6
TRIG	ENSG00000149485	11	FADS1	61567099	rs174549	11	61571382	A	G	0.308738	-0.054824	0.00473475	5.261384e-31	-0.254677	0.0283712	2.792868e-19	0.215269	0.0303435	1.299156e-12	0.06205618	12
HDL	ENSG00000100979	20	PLTP	44527399	rs6065904	20	44534651	A	G	0.211698	0.0234071	0.00228578	1.308278e-24	-0.271858	0.0281419	4.44795e-22	-0.0861005	0.0122529	2.11101e-12	0.1434082	10
LDL	ENSG00000142252	19	GEMIN7	45582453	rs3178166	19	45594170	G	A	0.494128	0.0289105	0.00382699	4.208235e-14	-0.359659	0.0236676	3.744536e-52	-0.0803831	0.0118829	1.336713e-11	0.1467866	9
TRIG	ENSG00000134824	11	FADS2	61560452	rs174538	11	61560081	A	G	0.315157	-0.052926	0.00470145	2.1301e-29	0.265895	0.0341574	7.003813e-15	-0.199048	0.0310881	1.526336e-10	0.07045805	12
CHOL	ENSG00000110080	11	ST3GAL4	126225535	rs11220462	11	126243952	A	G	0.128581	-0.0519877	0.00735929	1.615102e-12	0.72794	0.0503636	2.376152e-47	-0.0714176	0.0112526	2.199231e-10	0.31278	9
CHOL	ENSG00000149485	11	FADS1	61567099	rs174549	11	61571382	A	G	0.308738	0.0467418	0.00538487	3.950026e-18	-0.254677	0.0283712	2.792868e-19	-0.183534	0.0294125	4.376167e-10	0.07721487	12
HDL	ENSG00000134575	11	ACP2	47260853	rs2167079	11	47270255	T	C	0.298227	-0.0173669	0.00207323	5.441267e-17	-0.22465	0.0240628	1.00067e-20	0.0773065	0.012399	4.52107e-10	0.2666882	14
BMI	ENSG00000004534	3	RBM6	49977440	rs7621352	3	50070763	C	A	0.470017	0.132422	0.0197569	2.047387e-11	0.402398	0.0250647	5.329854e-58	0.329082	0.053205	6.203467e-10	0.2533728	20
HC	ENSG00000196821	6	C6orf106	34555065	rs2814993	6	34618893	A	G	0.14011	-0.469964	0.0552012	1.685388e-17	-0.219951	0.0246345	4.315106e-19	2.13668	0.346777	7.204599e-10	0.0820368	9
TRIG	ENSG00000100979	20	PLTP	44527399	rs6065904	20	44534651	A	G	0.211698	-0.0417285	0.005271	2.440619e-15	-0.271858	0.0281419	4.44795e-22	0.153494	0.0250678	9.17417e-10	0.3130666	10
HDL	ENSG00000161395	17	PGAP3	37827375	rs2643195	17	37853118	G	A	0.69261	-0.0143032	0.00203127	1.901954e-12	-0.223012	0.021127	4.775914e-26	0.0641365	0.0109489	4.690876e-09	0.123208	10
Weight	ENSG00000196821	6	C6orf106	34555065	rs2814993	6	34618893	A	G	0.14011	-0.739827	0.0961335	1.405724e-14	-0.219951	0.0246345	4.315106e-19	3.3636	0.577017	5.566286e-09	0.0592031	9
CHOL	ENSG00000040199	16	PHLPP2	71671738	rs1058750	16	71679057	T	C	0.832374	-0.0420792	0.00659272	1.740283e-10	-0.474365	0.0341307	6.468599e-44	0.0887064	0.0152935	6.620263e-09	0.106604	19
LDL	ENSG00000113161	5	HMGCR	74632154	rs3846662	5	74651084	G	A	0.421323	-0.0596107	0.00376064	1.378796e-56	0.176224	0.0285156	6.413974e-10	-0.338267	0.0587494	8.522141e-09	0.09191542	4
CHOL	ENSG00000113161	5	HMGCR	74632154	rs3846662	5	74651084	G	A	0.421323	-0.0744304	0.00501737	8.759917e-50	0.176224	0.0285156	6.413974e-10	-0.422362	0.0740378	1.165576e-08	0.09501379	4
Weight	ENSG00000004534	3	RBM6	49977440	rs7621352	3	50070763	C	A	0.470017	0.401815	0.0666071	1.613318e-09	0.402398	0.0250647	5.329854e-58	0.998551	0.176826	1.631795e-08	0.6583235	20
CHOL	ENSG00000142252	19	GEMIN7	45582453	rs3178166	19	45594170	G	A	0.494128	0.0306836	0.00506626	1.391458e-09	-0.359659	0.0236676	3.744536e-52	-0.085313	0.0151638	1.84339e-08	0.6800086	9
HC	ENSG00000103510	16	KAT8	31127075	rs9925964	16	31129895	G	A	0.361484	0.271545	0.040215	1.454789e-11	-0.241059	0.0242717	3.03033e-23	-1.12647	0.201731	2.350454e-08	0.2406833	20
BMI	ENSG00000065060	6	UHRF1BP1	34759857	rs9462026	6	34797033	G	C	0.327944	-0.121524	0.0210191	7.39963e-09	0.511509	0.0271649	4.306077e-79	-0.237579	0.0429857	3.258749e-08	0.07085894	20
LDL	ENSG00000188672	1	RHCE	25688740	rs1053438	1	25687901	C	T	0.444403	0.0213682	0.00375799	1.29993e-08	-0.789265	0.0351531	1.217342e-111	-0.0270735	0.0049117	3.546659e-08	0.09896217	14
RT	ENSG00000260075	17	NSFP1	44450221	rs35732828	17	44833217	A	C	0.160345	3.90002	0.669101	5.584702e-09	1.18261	0.0712266	6.575297e-62	3.29781	0.599634	3.804411e-08	0.0796033	10
BFM	ENSG00000196821	6	C6orf106	34555065	rs2814993	6	34618893	A	G	0.14011	-0.401166	0.0579361	4.38127e-12	-0.219951	0.0246345	4.315106e-19	1.82389	0.333332	4.457821e-08	0.09541197	9
BFM	ENSG00000260442	16	RP11-22P6.3	28890278	rs8049439	16	28837515	C	T	0.405005	-0.243094	0.0407354	2.407077e-09	-0.405403	0.0328107	4.530907e-35	0.599635	0.111587	7.713957e-08	0.1135818	19
LDL	ENSG00000149485	11	FADS1	61567099	rs174549	11	61571382	A	G	0.308738	0.025662	0.004034	1.998941e-10	-0.254677	0.0283712	2.792868e-19	-0.100763	0.0194138	2.100007e-07	0.09913774	12
LDL	ENSG00000040199	16	PHLPP2	71671738	rs1058750	16	71679057	T	C	0.832374	-0.0274798	0.00493928	2.643809e-08	-0.474365	0.0341307	6.468599e-44	0.0579297	0.0112157	2.40345e-07	0.05957761	19
Weight	ENSG00000260442	16	RP11-22P6.3	28890278	rs8049439	16	28837515	C	T	0.405005	-0.383008	0.067671	1.514921e-08	-0.405403	0.0328107	4.530907e-35	0.944759	0.183602	2.665477e-07	0.06275215	19
HC	ENSG00000158373	6	HIST1H2BD	26158349	rs4486004	6	26167710	T	G	0.223733	0.318224	0.0468458	1.098247e-11	-0.304569	0.0391403	7.168241e-15	-1.04483	0.204173	3.097737e-07	0.6702744	7
BFM	ENSG00000158373	6	HIST1H2BD	26158349	rs4486004	6	26167710	T	G	0.223733	0.333474	0.0491574	1.170577e-11	-0.304569	0.0391403	7.168241e-15	-1.0949	0.214122	3.163096e-07	0.5629571	7
CHOL	ENSG00000188672	1	RHCE	25688740	rs1053438	1	25687901	C	T	0.444403	0.0262865	0.00501005	1.547925e-07	-0.789265	0.0351531	1.217342e-111	-0.033305	0.00651876	3.236849e-07	0.2581506	14
Weight	ENSG00000158373	6	HIST1H2BD	26158349	rs4486004	6	26167710	T	G	0.223733	0.550366	0.0815822	1.518099e-11	-0.304569	0.0391403	7.168241e-15	-1.80703	0.354509	3.445704e-07	0.61494	7
RT	ENSG00000073969	17	NSF	44668035	rs35732828	17	44833217	A	C	0.160345	3.90002	0.669101	5.584702e-09	0.381247	0.0366309	2.284636e-25	10.2296	2.01152	3.665888e-07	0.06359265	4
LDL	ENSG00000134824	11	FADS2	61560452	rs174538	11	61560081	A	G	0.315157	0.0268993	0.00400549	1.872837e-11	0.265895	0.0341574	7.003813e-15	0.101165	0.0198953	3.678537e-07	0.2439441	12
CHOL	ENSG00000134825	11	TMEM258	61535973	rs174601	11	61623140	T	C	0.371598	0.043632	0.00512494	1.685e-17	0.131258	0.0207539	2.540329e-10	0.332414	0.0654753	3.835597e-07	0.1501871	12
BFM	ENSG00000158865	16	SLC5A11	24857162	rs2287783	16	24831727	T	C	0.195463	0.26574	0.0505396	1.455895e-07	1.09305	0.0593395	9.033541e-76	0.243118	0.0480841	4.279177e-07	0.4736134	11
BMI	ENSG00000164078	3	MST1R	49924435	rs2280406	3	49941436	A	G	0.504956	-0.136155	0.0197113	4.932874e-12	0.276099	0.0374097	1.578067e-13	-0.493138	0.0977823	4.577473e-07	0.2700185	11
HB	ENSG00000197815	17	AC122129.1	17761583	rs8079321	17	17760789	C	T	0.648654	0.160078	0.0301863	1.139279e-07	0.506224	0.0312309	4.348967e-59	0.31622	0.0627405	4.65234e-07	0.3163328	20
HDL	ENSG00000090621	1	PABPC4	40026488	rs12037222	1	40064961	A	G	0.224648	0.0150015	0.00225551	2.910047e-11	-0.21871	0.0294631	1.143488e-13	-0.0685908	0.0138468	7.286716e-07	0.7267467	13
HC	ENSG00000131067	20	GGT7	33432523	rs2076668	20	33437621	A	G	0.378999	-0.21098	0.0393338	8.147606e-08	0.362457	0.0291001	1.304736e-35	-0.582083	0.118155	8.373825e-07	0.1399242	20
HC	ENSG00000167397	16	VKORC1	31102163	rs2884737	16	31105554	C	A	0.258031	0.267825	0.0437397	9.174238e-10	0.243084	0.0295912	2.126084e-16	1.10178	0.224424	9.136618e-07	0.3926019	19
HDL	ENSG00000143126	1	CELSR2	109792641	rs7528419	1	109817192	G	A	0.22256	-0.011556	0.00227143	3.627271e-07	0.541495	0.0292766	2.231336e-76	-0.0213409	0.00435053	9.325787e-07	0.5001396	6
BMI	ENSG00000188779	15	SKOR1	68112042	rs4776970	15	68080886	T	A	0.363035	0.152729	0.0205438	1.050993e-13	-0.203438	0.031226	7.268358e-11	-0.75074	0.153219	9.594299e-07	0.1399662	7
Weight	ENSG00000158865	16	SLC5A11	24857162	rs2287783	16	24831727	T	C	0.195463	0.426153	0.0839678	3.871061e-07	1.09305	0.0593395	9.033541e-76	0.389875	0.0796822	9.937248e-07	0.2598784	11
HB	ENSG00000175662	17	TOM1L2	17746828	rs3744115	17	17749822	A	G	0.650528	0.154604	0.0298306	2.186553e-07	0.312697	0.0227198	4.243506e-43	0.494421	0.101937	1.2331e-06	0.3047131	20
WC	ENSG00000158865	16	SLC5A11	24857162	rs2287783	16	24831727	T	C	0.195463	0.357232	0.0721471	7.36648e-07	1.09305	0.0593395	9.033541e-76	0.326821	0.0683483	1.738187e-06	0.1866779	11
BFM	ENSG00000103510	16	KAT8	31127075	rs9925964	16	31129895	G	A	0.361484	0.229811	0.0421771	5.073294e-08	-0.241059	0.0242717	3.03033e-23	-0.953339	0.199567	1.778987e-06	0.2395045	20
BFP	ENSG00000109920	11	FNBP4	47738072	rs12286721	11	47701528	A	C	0.548412	-0.205107	0.0375409	4.666916e-08	0.215039	0.0219254	1.042561e-22	-0.953813	0.199837	1.81547e-06	0.1384888	15
HC	ENSG00000124614	6	RPS10	34385231	rs7757900	6	34398879	T	C	0.808386	0.274252	0.0491046	2.336254e-08	-0.168137	0.0184601	8.382033e-20	-1.63112	0.342586	1.924384e-06	0.07246736	5
BMI	ENSG00000189339	1	SLC35E2B	1592939	rs72634820	1	1597020	G	C	0.271282	0.10635	0.0221599	1.592942e-06	-0.872598	0.0238376	2.299965e-293	-0.121877	0.0256126	1.950483e-06	0.7277408	7
Weight	ENSG00000141458	18	NPC1	21086148	rs1805082	18	21120444	C	T	0.492154	0.393867	0.0667061	3.536959e-09	0.134553	0.0168389	1.342611e-15	2.92723	0.616424	2.04706e-06	0.5931522	5
Weight	ENSG00000164078	3	MST1R	49924435	rs2280406	3	49941436	A	G	0.504956	-0.408285	0.0664515	8.041739e-10	0.276099	0.0374097	1.578067e-13	-1.47876	0.313165	2.335445e-06	0.3752541	11
BMI	ENSG00000170092	7	AC018720.10	75123401	rs1167796	7	75173180	A	G	0.433831	0.111427	0.0198526	1.991682e-08	-0.438256	0.0516259	2.082877e-17	-0.254251	0.054305	2.842184e-06	0.1739905	5
HDL	ENSG00000131067	20	GGT7	33432523	rs2076668	20	33437621	A	G	0.378999	0.00977147	0.0019347	4.403013e-07	0.362457	0.0291001	1.304736e-35	0.026959	0.00575987	2.862022e-06	0.8967929	20
HB	ENSG00000176209	8	SMIM19	42396298	rs2974359	8	42434194	C	T	0.611712	0.140076	0.0290804	1.458378e-06	-0.408765	0.0235041	9.612591e-68	-0.342681	0.0738204	3.449035e-06	0.2839863	13
HB	ENSG00000244731	6	C4A	31949801	rs1811197	6	31327660	A	G	0.197494	-0.226539	0.0363337	4.519392e-10	-0.342843	0.0498822	6.284022e-12	0.660766	0.143087	3.875841e-06	0.7426352	17
WC	ENSG00000103510	16	KAT8	31127075	rs9925964	16	31129895	G	A	0.361484	0.312759	0.0602146	2.057501e-07	-0.241059	0.0242717	3.03033e-23	-1.29744	0.28189	4.17162e-06	0.2701263	20
BMI	ENSG00000223705	7	NSUN5P1	75039605	rs1167827	7	75163169	A	G	0.433653	0.113853	0.0198943	1.047056e-08	-0.17127	0.0221967	1.200192e-14	-0.664757	0.14462	4.294705e-06	0.5070515	4
HC	ENSG00000272462	6	U91328.19	25992890	rs2071297	6	25924513	C	G	0.397431	0.188141	0.0393997	1.795395e-06	-0.562711	0.0336383	8.155216e-63	-0.334347	0.0728145	4.394995e-06	0.09491482	20
BMI	ENSG00000122033	13	MTIF3	28009776	rs7323	13	28009031	C	G	0.281211	0.119323	0.0220608	6.344246e-08	0.226268	0.0260982	4.326071e-18	0.527353	0.114916	4.45343e-06	0.6780912	4
BMI	ENSG00000127957	7	PMS2P3	75132254	rs17207196	7	75101065	T	C	0.419529	0.123367	0.0198997	5.66735e-10	0.271071	0.0397749	9.41809e-12	0.45511	0.0992407	4.519969e-06	0.7350379	3
Weight	ENSG00000103510	16	KAT8	31127075	rs9925964	16	31129895	G	A	0.361484	0.36185	0.0700753	2.420695e-07	-0.241059	0.0242717	3.03033e-23	-1.50108	0.327641	4.616715e-06	0.08316984	20
