## Supplemental Table 4 for "Multi-omics and Mendelian Randomization network analysis of the association between metabolic and cognitive functions in the UK Biobank Database"

Trait	probeID	ProbeChr	Gene	Probe_bp	topSNP	topSNP_chr	topSNP_bp	A1	A2	Freq	b_GWAS	se_GWAS	p_GWAS	b_eQTL	se_eQTL	p_eQTL	b_SMR	se_SMR	p_SMR	p_HEIDI	nsnp_HEIDI
LDL	ENSG00000143126	1	CELSR2	109792641	rs7528419	1	109817192	G	A	0.22256	0.105932	0.00451602	1.119438e-121	0.541495	0.0292766	2.231336e-76	0.195629	0.0134694	8.548286e-48	0.2915056	6
CHOL	ENSG00000143126	1	CELSR2	109792641	rs7528419	1	109817192	G	A	0.22256	0.116063	0.00601982	7.87771e-83	0.541495	0.0292766	2.231336e-76	0.214338	0.0160587	1.230096e-40	0.2531196	6
TRIG	ENSG00000115234	2	SNX17	27593389	rs715325	2	27725572	A	C	0.392272	0.0468227	0.00444825	6.549377e-26	-0.479991	0.0242958	7.108931e-87	-0.0975491	0.0105007	1.5461e-20	2.531962e-13	20
TRIG	ENSG00000198522	2	GPN1	27851114	rs3749147	2	27851918	A	G	0.252445	-0.0771302	0.00500138	1.168154e-53	0.247655	0.0287397	6.863233e-18	-0.311442	0.0414015	5.374567e-14	2.611214e-05	5
LDL	ENSG00000110080	11	ST3GAL4	126225535	rs11220462	11	126243952	A	G	0.128581	-0.0456862	0.00551211	1.148418e-16	0.72794	0.0503636	2.376152e-47	-0.0627609	0.00872886	6.476877e-13	0.03990061	9
LDL	ENSG00000134222	1	PSRC1	109822178	rs646776	1	109818530	T	C	0.777289	-0.105765	0.00449093	1.230269e-122	-0.369373	0.0490115	4.829399e-14	0.286337	0.0398915	7.080097e-13	NA	NA
TRIG	ENSG00000149485	11	FADS1	61567099	rs174549	11	61571382	A	G	0.308738	-0.054824	0.00473475	5.261384e-31	-0.254677	0.0283712	2.792868e-19	0.215269	0.0303435	1.299156e-12	0.06205618	12
HDL	ENSG00000172247	11	C1QTNF4	47611216	rs17788930	11	47752775	G	A	0.348354	0.0163551	0.00198643	1.819282e-16	-0.582294	0.0430994	1.356296e-41	-0.0280874	0.00399494	2.0544e-12	0.0005270009	20
HDL	ENSG00000100979	20	PLTP	44527399	rs6065904	20	44534651	A	G	0.211698	0.0234071	0.00228578	1.308278e-24	-0.271858	0.0281419	4.44795e-22	-0.0861005	0.0122529	2.11101e-12	0.1434082	10
CHOL	ENSG00000134222	1	PSRC1	109822178	rs646776	1	109818530	T	C	0.777289	-0.115948	0.00598663	1.44278e-83	-0.369373	0.0490115	4.829399e-14	0.313905	0.0446938	2.164516e-12	NA	NA
HDL	ENSG00000109919	11	MTCH2	47638867	rs4752856	11	47648042	A	G	0.35156	0.0168018	0.00200743	5.772979e-17	0.239218	0.019808	1.400034e-33	0.0702364	0.0102099	6.018511e-12	0.00726244	20
LDL	ENSG00000175164	9	ABO	136125788	rs8176719	9	136132907	TC	T	0.346567	-0.028817	0.00395403	3.145575e-13	0.8026	0.0407164	1.703037e-86	-0.0359046	0.00525246	8.15745e-12	2.383709e-11	12
CHOL	ENSG00000175164	9	ABO	136125788	rs8176719	9	136132907	TC	T	0.346567	-0.0380533	0.0052783	5.620824e-13	0.8026	0.0407164	1.703037e-86	-0.0474125	0.00700255	1.281132e-11	1.02134e-09	12
LDL	ENSG00000142252	19	GEMIN7	45582453	rs3178166	19	45594170	G	A	0.494128	0.0289105	0.00382699	4.208235e-14	-0.359659	0.0236676	3.744536e-52	-0.0803831	0.0118829	1.336713e-11	0.1467866	9
HB	ENSG00000179344	6	HLA-DQB1	32627244	rs3828790	6	32635809	C	T	0.609058	-0.209886	0.0308759	1.062674e-11	-1.0223	0.0254911	0	0.205308	0.0306332	2.054005e-11	0.003502597	20
HDL	ENSG00000149485	11	FADS1	61567099	rs174549	11	61571382	A	G	0.308738	0.0198406	0.00203646	1.98244e-22	-0.254677	0.0283712	2.792868e-19	-0.077905	0.0118008	4.065954e-11	0.02714713	12
HC	ENSG00000065060	6	UHRF1BP1	34759857	rs9462026	6	34797033	G	C	0.327944	-0.28286	0.0406959	3.637475e-12	0.511509	0.0271649	4.306077e-79	-0.552991	0.0848077	7.005849e-11	5.974073e-07	20
HB	ENSG00000232629	6	HLA-DQB2	32723875	rs3828790	6	32635809	C	T	0.609058	-0.209886	0.0308759	1.062674e-11	1.0072	0.0437601	3.192775e-117	-0.208386	0.0319642	7.061711e-11	1.040968e-06	20
TRIG	ENSG00000134824	11	FADS2	61560452	rs174538	11	61560081	A	G	0.315157	-0.052926	0.00470145	2.1301e-29	0.265895	0.0341574	7.003813e-15	-0.199048	0.0310881	1.526336e-10	0.07045805	12
CHOL	ENSG00000110080	11	ST3GAL4	126225535	rs11220462	11	126243952	A	G	0.128581	-0.0519877	0.00735929	1.615102e-12	0.72794	0.0503636	2.376152e-47	-0.0714176	0.0112526	2.199231e-10	0.31278	9
CHOL	ENSG00000149485	11	FADS1	61567099	rs174549	11	61571382	A	G	0.308738	0.0467418	0.00538487	3.950026e-18	-0.254677	0.0283712	2.792868e-19	-0.183534	0.0294125	4.376167e-10	0.07721487	12
HDL	ENSG00000134575	11	ACP2	47260853	rs2167079	11	47270255	T	C	0.298227	-0.0173669	0.00207323	5.441267e-17	-0.22465	0.0240628	1.00067e-20	0.0773065	0.012399	4.52107e-10	0.2666882	14
Weight	ENSG00000101019	20	UQCC1	33890369	rs4911179	20	33972899	C	A	0.626121	0.490703	0.0687644	9.609482e-13	0.241276	0.019151	2.1498e-36	2.03378	0.327546	5.326992e-10	0.02767774	12
TRIG	ENSG00000157992	2	KRTCAP3	27665233	rs715325	2	27725572	A	C	0.392272	0.0468227	0.00444825	6.549377e-26	0.303689	0.0396967	2.006158e-14	0.15418	0.0249141	6.075957e-10	0.000212263	6
BMI	ENSG00000004534	3	RBM6	49977440	rs7621352	3	50070763	C	A	0.470017	0.132422	0.0197569	2.047387e-11	0.402398	0.0250647	5.329854e-58	0.329082	0.053205	6.203467e-10	0.2533728	20
BMI	ENSG00000140718	16	FTO	53737875	rs1477196	16	53808258	G	A	0.620664	-0.268044	0.0203841	1.710409e-39	0.17684	0.0253341	2.945307e-12	-1.51574	0.245844	7.027012e-10	0.01348248	6
HC	ENSG00000196821	6	C6orf106	34555065	rs2814993	6	34618893	A	G	0.14011	-0.469964	0.0552012	1.685388e-17	-0.219951	0.0246345	4.315106e-19	2.13668	0.346777	7.204599e-10	0.0820368	9
TRIG	ENSG00000100979	20	PLTP	44527399	rs6065904	20	44534651	A	G	0.211698	-0.0417285	0.005271	2.440619e-15	-0.271858	0.0281419	4.44795e-22	0.153494	0.0250678	9.17417e-10	0.3130666	10
Weight	ENSG00000140718	16	FTO	53737875	rs1477196	16	53808258	G	A	0.620664	-0.861799	0.0687164	4.432003e-36	0.17684	0.0253341	2.945307e-12	-4.87333	0.799007	1.065814e-09	0.02885112	6
HB	ENSG00000251600	4	RP11-673E1.1	144833484	rs17018500	4	144746002	C	T	0.321166	-0.222834	0.0304459	2.498044e-13	-0.456435	0.0428909	1.904991e-26	0.488205	0.0809569	1.635211e-09	0.0008909865	12
HB	ENSG00000196735	6	HLA-DQA1	32595956	rs3828790	6	32635809	C	T	0.609058	-0.209886	0.0308759	1.062674e-11	-0.48772	0.0377655	3.732627e-38	0.430341	0.071541	1.795471e-09	5.565603e-05	20
HC	ENSG00000140718	16	FTO	53737875	rs1477196	16	53808258	G	A	0.620664	-0.462472	0.0394351	9.225714e-32	0.17684	0.0253341	2.945307e-12	-2.6152	0.435998	1.995202e-09	0.02757108	6
HDL	ENSG00000134824	11	FADS2	61560452	rs174538	11	61560081	A	G	0.315157	0.0190089	0.00202168	5.325986e-21	0.265895	0.0341574	7.003813e-15	0.0714902	0.0119227	2.020831e-09	0.008275748	12
WC	ENSG00000140718	16	FTO	53737875	rs1477196	16	53808258	G	A	0.620664	-0.667036	0.0590444	1.354877e-29	0.17684	0.0253341	2.945307e-12	-3.77197	0.635203	2.881423e-09	0.02118277	6
HB	ENSG00000223534	6	HLA-DQB1-AS1	32627657	rs17612633	6	32615710	C	G	0.604322	-0.201589	0.0310694	8.679606e-11	-0.646812	0.0463182	2.566346e-44	0.311666	0.0529664	3.999557e-09	0.0001671595	20
BFM	ENSG00000140718	16	FTO	53737875	rs1477196	16	53808258	G	A	0.620664	-0.446346	0.0413602	3.768773e-27	0.17684	0.0253341	2.945307e-12	-2.52401	0.430638	4.598415e-09	0.01867444	6
HDL	ENSG00000161395	17	PGAP3	37827375	rs2643195	17	37853118	G	A	0.69261	-0.0143032	0.00203127	1.901954e-12	-0.223012	0.021127	4.775914e-26	0.0641365	0.0109489	4.690876e-09	0.123208	10
Weight	ENSG00000196821	6	C6orf106	34555065	rs2814993	6	34618893	A	G	0.14011	-0.739827	0.0961335	1.405724e-14	-0.219951	0.0246345	4.315106e-19	3.3636	0.577017	5.566286e-09	0.0592031	9
CHOL	ENSG00000134824	11	FADS2	61560452	rs174538	11	61560081	A	G	0.315157	0.0468865	0.00534668	1.798043e-18	0.265895	0.0341574	7.003813e-15	0.176335	0.0302897	5.828644e-09	0.03738833	12
TRIG	ENSG00000254851	11	RP11-109L13.1	117006244	rs634960	11	117072963	C	T	0.226406	-0.0315441	0.00522505	1.56917e-09	0.981501	0.0467264	5.866632e-98	-0.0321386	0.00553904	6.544882e-09	3.763431e-30	20
CHOL	ENSG00000040199	16	PHLPP2	71671738	rs1058750	16	71679057	T	C	0.832374	-0.0420792	0.00659272	1.740283e-10	-0.474365	0.0341307	6.468599e-44	0.0887064	0.0152935	6.620263e-09	0.106604	19
LDL	ENSG00000113161	5	HMGCR	74632154	rs3846662	5	74651084	G	A	0.421323	-0.0596107	0.00376064	1.378796e-56	0.176224	0.0285156	6.413974e-10	-0.338267	0.0587494	8.522141e-09	0.09191542	4
CHOL	ENSG00000113161	5	HMGCR	74632154	rs3846662	5	74651084	G	A	0.421323	-0.0744304	0.00501737	8.759917e-50	0.176224	0.0285156	6.413974e-10	-0.422362	0.0740378	1.165576e-08	0.09501379	4
Weight	ENSG00000004534	3	RBM6	49977440	rs7621352	3	50070763	C	A	0.470017	0.401815	0.0666071	1.613318e-09	0.402398	0.0250647	5.329854e-58	0.998551	0.176826	1.631795e-08	0.6583235	20
CHOL	ENSG00000142252	19	GEMIN7	45582453	rs3178166	19	45594170	G	A	0.494128	0.0306836	0.00506626	1.391458e-09	-0.359659	0.0236676	3.744536e-52	-0.085313	0.0151638	1.84339e-08	0.6800086	9
HC	ENSG00000103510	16	KAT8	31127075	rs9925964	16	31129895	G	A	0.361484	0.271545	0.040215	1.454789e-11	-0.241059	0.0242717	3.03033e-23	-1.12647	0.201731	2.350454e-08	0.2406833	20
Weight	ENSG00000065060	6	UHRF1BP1	34759857	rs9462026	6	34797033	G	C	0.327944	-0.413844	0.0708748	5.248679e-09	0.511509	0.0271649	4.306077e-79	-0.809065	0.145069	2.445759e-08	3.903118e-06	20
HC	ENSG00000260442	16	RP11-22P6.3	28890278	rs8049439	16	28837515	C	T	0.405005	-0.242699	0.0388339	4.112823e-10	-0.405403	0.0328107	4.530907e-35	0.598661	0.107347	2.449012e-08	0.04077817	19
LDL	ENSG00000129353	19	SLC44A2	10713133	rs2043305	19	10728320	G	A	0.780986	-0.0276755	0.004608	1.901823e-09	-0.630513	0.0436901	3.278982e-47	0.0438936	0.00791597	2.940451e-08	1.158635e-15	14
HB	ENSG00000167528	12	ZNF641	48733791	rs2732488	12	48771444	A	G	0.353105	0.177054	0.0297595	2.689614e-09	-0.477186	0.0319153	1.519617e-50	-0.371038	0.0671205	3.240289e-08	9.120618e-13	20
BMI	ENSG00000065060	6	UHRF1BP1	34759857	rs9462026	6	34797033	G	C	0.327944	-0.121524	0.0210191	7.39963e-09	0.511509	0.0271649	4.306077e-79	-0.237579	0.0429857	3.258749e-08	0.07085894	20
LDL	ENSG00000188672	1	RHCE	25688740	rs1053438	1	25687901	C	T	0.444403	0.0213682	0.00375799	1.29993e-08	-0.789265	0.0351531	1.217342e-111	-0.0270735	0.0049117	3.546659e-08	0.09896217	14
RT	ENSG00000260075	17	NSFP1	44450221	rs35732828	17	44833217	A	C	0.160345	3.90002	0.669101	5.584702e-09	1.18261	0.0712266	6.575297e-62	3.29781	0.599634	3.804411e-08	0.0796033	10
BFM	ENSG00000196821	6	C6orf106	34555065	rs2814993	6	34618893	A	G	0.14011	-0.401166	0.0579361	4.38127e-12	-0.219951	0.0246345	4.315106e-19	1.82389	0.333332	4.457821e-08	0.09541197	9
HC	ENSG00000101019	20	UQCC1	33890369	rs4911179	20	33972899	C	A	0.626121	0.238107	0.0394704	1.61395e-09	0.241276	0.019151	2.1498e-36	0.986866	0.181377	5.299254e-08	0.01954575	12
HC	ENSG00000197165	16	SULT1A2	28603264	rs4788084	16	28539848	T	C	0.419946	-0.221651	0.0386552	9.805732e-09	0.744495	0.0449468	1.270143e-61	-0.29772	0.0549445	6.008026e-08	0.003630415	20
TRIG	ENSG00000134825	11	TMEM258	61535973	rs174601	11	61623140	T	C	0.371598	-0.047012	0.00450626	1.760354e-25	0.131258	0.0207539	2.540329e-10	-0.358165	0.0662249	6.362119e-08	0.04951852	12
HB	ENSG00000187166	12	H1FNT	48722763	rs2732488	12	48771444	A	G	0.353105	0.177054	0.0297595	2.689614e-09	-0.577188	0.0450118	1.218251e-37	-0.306753	0.0568387	6.780293e-08	8.574018e-06	19
BFM	ENSG00000260442	16	RP11-22P6.3	28890278	rs8049439	16	28837515	C	T	0.405005	-0.243094	0.0407354	2.407077e-09	-0.405403	0.0328107	4.530907e-35	0.599635	0.111587	7.713957e-08	0.1135818	19
HB	ENSG00000141560	17	FN3KRP	80674559	rs2243523	17	80680449	T	G	0.384741	0.166733	0.0291626	1.082007e-08	0.489209	0.032504	3.413897e-51	0.340822	0.0637679	9.055769e-08	1.450727e-05	19
LDL	ENSG00000142453	19	CARM1	10982189	rs2304088	19	11027626	A	C	0.296329	0.0342734	0.00419419	3.042286e-16	0.169473	0.0240389	1.789958e-12	0.202235	0.0378864	9.400774e-08	0.04845305	3
Weight	ENSG00000131067	20	GGT7	33432523	rs2076668	20	33437621	A	G	0.378999	-0.403784	0.068523	3.799881e-09	0.362457	0.0291001	1.304736e-35	-1.11402	0.209141	1.000431e-07	0.02105989	20
CHOL	ENSG00000185847	12	RP1-46F2.2	111374389	rs1056620	12	111375172	T	C	0.542418	-0.0286842	0.00501649	1.077953e-08	-0.288595	0.020384	1.669132e-45	0.0993926	0.0187466	1.14601e-07	0.002928276	12
HDL	ENSG00000134825	11	TMEM258	61535973	rs174601	11	61623140	T	C	0.371598	0.0184782	0.00193798	1.50245e-21	0.131258	0.0207539	2.540329e-10	0.140778	0.0267107	1.3608e-07	0.01514514	12
HB	ENSG00000198502	6	HLA-DRB5	32485120	rs72845730	6	32526731	C	A	0.715393	-0.184347	0.033605	4.118224e-08	-0.840151	0.0484638	2.531586e-67	0.219421	0.0419536	1.694262e-07	0.0001012935	20
BFM	ENSG00000158406	6	HIST1H4H	26281283	rs2893820	6	26295686	A	G	0.342143	0.310454	0.0433336	7.819878e-13	-0.200432	0.0263176	2.618753e-14	-1.54892	0.296827	1.806063e-07	7.010522e-05	6
CHOL	ENSG00000198522	2	GPN1	27851114	rs3749147	2	27851918	A	G	0.252445	-0.0376302	0.00574167	5.605315e-11	0.247655	0.0287397	6.863233e-18	-0.151946	0.0291277	1.822965e-07	0.0004247417	5
LDL	ENSG00000149485	11	FADS1	61567099	rs174549	11	61571382	A	G	0.308738	0.025662	0.004034	1.998941e-10	-0.254677	0.0283712	2.792868e-19	-0.100763	0.0194138	2.100007e-07	0.09913774	12
RT	ENSG00000176681	17	LRRC37A	44370099	rs35732828	17	44833217	A	C	0.160345	3.90002	0.669101	5.584702e-09	0.861393	0.0766387	2.603648e-29	4.52757	0.875003	2.287047e-07	0.000230296	8
LDL	ENSG00000040199	16	PHLPP2	71671738	rs1058750	16	71679057	T	C	0.832374	-0.0274798	0.00493928	2.643809e-08	-0.474365	0.0341307	6.468599e-44	0.0579297	0.0112157	2.40345e-07	0.05957761	19
WC	ENSG00000260442	16	RP11-22P6.3	28890278	rs8049439	16	28837515	C	T	0.405005	-0.330055	0.058147	1.377083e-08	-0.405403	0.0328107	4.530907e-35	0.814141	0.157841	2.496401e-07	0.0141012	19
Weight	ENSG00000260442	16	RP11-22P6.3	28890278	rs8049439	16	28837515	C	T	0.405005	-0.383008	0.067671	1.514921e-08	-0.405403	0.0328107	4.530907e-35	0.944759	0.183602	2.665477e-07	0.06275215	19
TRIG	ENSG00000115241	2	PPM1G	27604061	rs715325	2	27725572	A	C	0.392272	0.0468227	0.00444825	6.549377e-26	-0.0858739	0.0145735	3.804524e-09	-0.545249	0.106045	2.723138e-07	0.007246238	3
HC	ENSG00000158406	6	HIST1H4H	26281283	rs2893820	6	26295686	A	G	0.342143	0.286419	0.0413144	4.129524e-12	-0.200432	0.0263176	2.618753e-14	-1.42901	0.278738	2.948667e-07	0.0001444154	6
TRIG	ENSG00000204525	6	HLA-C	31236526	rs2844619	6	31242223	G	C	0.613232	-0.0276794	0.00510866	6.022267e-08	-0.634997	0.0401941	3.197901e-56	0.0435898	0.00850516	2.973746e-07	4.528948e-05	20
HC	ENSG00000158373	6	HIST1H2BD	26158349	rs4486004	6	26167710	T	G	0.223733	0.318224	0.0468458	1.098247e-11	-0.304569	0.0391403	7.168241e-15	-1.04483	0.204173	3.097737e-07	0.6702744	7
BFM	ENSG00000158373	6	HIST1H2BD	26158349	rs4486004	6	26167710	T	G	0.223733	0.333474	0.0491574	1.170577e-11	-0.304569	0.0391403	7.168241e-15	-1.0949	0.214122	3.163096e-07	0.5629571	7
CHOL	ENSG00000188672	1	RHCE	25688740	rs1053438	1	25687901	C	T	0.444403	0.0262865	0.00501005	1.547925e-07	-0.789265	0.0351531	1.217342e-111	-0.033305	0.00651876	3.236849e-07	0.2581506	14
Weight	ENSG00000158373	6	HIST1H2BD	26158349	rs4486004	6	26167710	T	G	0.223733	0.550366	0.0815822	1.518099e-11	-0.304569	0.0391403	7.168241e-15	-1.80703	0.354509	3.445704e-07	0.61494	7
BFM	ENSG00000065060	6	UHRF1BP1	34759857	rs9462026	6	34797033	G	C	0.327944	-0.225724	0.0426862	1.236688e-07	0.511509	0.0271649	4.306077e-79	-0.44129	0.0866798	3.561058e-07	4.597908e-05	20
RT	ENSG00000073969	17	NSF	44668035	rs35732828	17	44833217	A	C	0.160345	3.90002	0.669101	5.584702e-09	0.381247	0.0366309	2.284636e-25	10.2296	2.01152	3.665888e-07	0.06359265	4
LDL	ENSG00000134824	11	FADS2	61560452	rs174538	11	61560081	A	G	0.315157	0.0268993	0.00400549	1.872837e-11	0.265895	0.0341574	7.003813e-15	0.101165	0.0198953	3.678537e-07	0.2439441	12
CHOL	ENSG00000134825	11	TMEM258	61535973	rs174601	11	61623140	T	C	0.371598	0.043632	0.00512494	1.685e-17	0.131258	0.0207539	2.540329e-10	0.332414	0.0654753	3.835597e-07	0.1501871	12
Weight	ENSG00000197165	16	SULT1A2	28603264	rs4788084	16	28539848	T	C	0.419946	-0.359254	0.0673592	9.638956e-08	0.744495	0.0449468	1.270143e-61	-0.482547	0.0950509	3.839947e-07	0.02128812	20
Weight	ENSG00000158406	6	HIST1H4H	26281283	rs2893820	6	26295686	A	G	0.342143	0.489968	0.0719444	9.734194e-12	-0.200432	0.0263176	2.618753e-14	-2.44456	0.481531	3.841593e-07	0.001121518	6
TRIG	ENSG00000162607	1	USP1	62901968	rs2031373	1	63083289	A	C	0.616794	0.0498672	0.00445699	4.639808e-29	-0.117795	0.0206893	1.244401e-08	-0.423339	0.0834278	3.888987e-07	NA	NA
LDL	ENSG00000185847	12	RP1-46F2.2	111374389	rs1056620	12	111375172	T	C	0.542418	-0.0203812	0.00375888	5.888979e-08	-0.288595	0.020384	1.669132e-45	0.0706222	0.0139473	4.116029e-07	0.008879536	12
CHOL	ENSG00000142453	19	CARM1	10982189	rs2304088	19	11027626	A	C	0.296329	0.0403895	0.00555183	3.464974e-13	0.169473	0.0240389	1.789958e-12	0.238324	0.047074	4.132471e-07	0.03643486	3
BFM	ENSG00000158865	16	SLC5A11	24857162	rs2287783	16	24831727	T	C	0.195463	0.26574	0.0505396	1.455895e-07	1.09305	0.0593395	9.033541e-76	0.243118	0.0480841	4.279177e-07	0.4736134	11
BMI	ENSG00000164078	3	MST1R	49924435	rs2280406	3	49941436	A	G	0.504956	-0.136155	0.0197113	4.932874e-12	0.276099	0.0374097	1.578067e-13	-0.493138	0.0977823	4.577473e-07	0.2700185	11
HB	ENSG00000197815	17	AC122129.1	17761583	rs8079321	17	17760789	C	T	0.648654	0.160078	0.0301863	1.139279e-07	0.506224	0.0312309	4.348967e-59	0.31622	0.0627405	4.65234e-07	0.3163328	20
BMI	ENSG00000103510	16	KAT8	31127075	rs9925964	16	31129895	G	A	0.361484	0.121579	0.0207868	4.950055e-09	-0.241059	0.0242717	3.03033e-23	-0.504354	0.100073	4.659025e-07	0.01809195	20
BFM	ENSG00000197165	16	SULT1A2	28603264	rs4788084	16	28539848	T	C	0.419946	-0.212273	0.0405516	1.652951e-07	0.744495	0.0449468	1.270143e-61	-0.285123	0.0571238	5.996753e-07	0.004526937	20
HB	ENSG00000196126	6	HLA-DRB1	32546546	rs72845730	6	32526731	C	A	0.715393	-0.184347	0.033605	4.118224e-08	-0.392393	0.0330822	1.883618e-32	0.469802	0.094357	6.391887e-07	0.004614227	20
CHOL	ENSG00000129933	19	MAU2	19431490	rs3764567	19	19440066	T	C	0.656126	-0.0294831	0.0053226	3.037946e-08	0.222578	0.0197898	2.392435e-29	-0.132462	0.0266563	6.72116e-07	1.993217e-10	14
RT	ENSG00000228696	17	ARL17B	44352150	rs35732828	17	44833217	A	C	0.160345	3.90002	0.669101	5.584702e-09	0.759623	0.0798983	1.955363e-21	5.13415	1.03319	6.722518e-07	1.416135e-06	4
BMI	ENSG00000260442	16	RP11-22P6.3	28890278	rs8049439	16	28837515	C	T	0.405005	-0.108616	0.0200742	6.276969e-08	-0.405403	0.0328107	4.530907e-35	0.267921	0.0540563	7.183648e-07	0.04388563	19
HDL	ENSG00000090621	1	PABPC4	40026488	rs12037222	1	40064961	A	G	0.224648	0.0150015	0.00225551	2.910047e-11	-0.21871	0.0294631	1.143488e-13	-0.0685908	0.0138468	7.286716e-07	0.7267467	13
CHOL	ENSG00000129353	19	SLC44A2	10713133	rs2043305	19	10728320	G	A	0.780986	-0.0321253	0.00609862	1.381911e-07	-0.630513	0.0436901	3.278982e-47	0.050951	0.0102967	7.486368e-07	4.040431e-14	14
HC	ENSG00000131067	20	GGT7	33432523	rs2076668	20	33437621	A	G	0.378999	-0.21098	0.0393338	8.147606e-08	0.362457	0.0291001	1.304736e-35	-0.582083	0.118155	8.373825e-07	0.1399242	20
HC	ENSG00000167397	16	VKORC1	31102163	rs2884737	16	31105554	C	A	0.258031	0.267825	0.0437397	9.174238e-10	0.243084	0.0295912	2.126084e-16	1.10178	0.224424	9.136618e-07	0.3926019	19
HDL	ENSG00000143126	1	CELSR2	109792641	rs7528419	1	109817192	G	A	0.22256	-0.011556	0.00227143	3.627271e-07	0.541495	0.0292766	2.231336e-76	-0.0213409	0.00435053	9.325787e-07	0.5001396	6
BMI	ENSG00000188779	15	SKOR1	68112042	rs4776970	15	68080886	T	A	0.363035	0.152729	0.0205438	1.050993e-13	-0.203438	0.031226	7.268358e-11	-0.75074	0.153219	9.594299e-07	0.1399662	7
Weight	ENSG00000158865	16	SLC5A11	24857162	rs2287783	16	24831727	T	C	0.195463	0.426153	0.0839678	3.871061e-07	1.09305	0.0593395	9.033541e-76	0.389875	0.0796822	9.937248e-07	0.2598784	11
TRIG	ENSG00000129933	19	MAU2	19431490	rs3764567	19	19440066	T	C	0.656126	-0.0246905	0.00457691	6.868312e-08	0.222578	0.0197898	2.392435e-29	-0.11093	0.0228062	1.150258e-06	1.702047e-07	14
Weight	ENSG00000149926	16	FAM57B	30035748	rs9928448	16	30072530	C	T	0.466783	-0.362	0.0666239	5.526371e-08	-0.2948	0.0272237	2.514303e-27	1.22795	0.252851	1.195218e-06	0.004586464	13
HB	ENSG00000156515	10	HK1	71029740	rs35932296	10	71077257	G	A	0.236818	-0.189116	0.0335103	1.666058e-08	-0.216915	0.022798	1.823278e-21	0.871844	0.179617	1.210534e-06	1.901564e-10	5
HB	ENSG00000175662	17	TOM1L2	17746828	rs3744115	17	17749822	A	G	0.650528	0.154604	0.0298306	2.186553e-07	0.312697	0.0227198	4.243506e-43	0.494421	0.101937	1.2331e-06	0.3047131	20
HC	ENSG00000124562	6	SNRPC	34725183	rs9462026	6	34797033	G	C	0.327944	-0.28286	0.0406959	3.637475e-12	-0.118161	0.0175068	1.484227e-11	2.39385	0.494381	1.284614e-06	NA	NA
HB	ENSG00000272462	6	U91328.19	25992890	rs2071297	6	25924513	C	G	0.397431	0.147982	0.0292832	4.338704e-07	-0.562711	0.0336383	8.155216e-63	-0.26298	0.0543622	1.314428e-06	2.565352e-10	20
LDL	ENSG00000031698	1	SARS	109756540	rs4970829	1	109757295	A	G	0.0721799	0.0664163	0.0072544	5.420009e-20	0.326552	0.0573139	1.215019e-08	0.203387	0.042045	1.315748e-06	NA	NA
HC	ENSG00000181315	6	ZNF322	26636518	rs2451715	6	26655821	T	C	0.63866	-0.210913	0.0417186	4.290224e-07	-0.547239	0.0336243	1.483035e-59	0.385413	0.0798281	1.378863e-06	0.004343526	20
LDL	ENSG00000197081	6	IGF2R	160390131	rs12202350	6	160379096	C	T	0.0969303	-0.0315218	0.0063343	6.478732e-07	0.758276	0.0399611	2.725894e-80	-0.0415704	0.00863605	1.482453e-06	1.076226e-05	10
HB	ENSG00000141524	17	TMC6	76106539	rs454139	17	76126094	C	T	0.12246	-0.359752	0.0434814	1.298674e-16	-0.292881	0.049616	3.570367e-09	1.22832	0.255617	1.545118e-06	NA	NA
WC	ENSG00000168813	19	ZNF507	32836500	rs8104048	19	32829306	C	T	0.308559	0.345399	0.0618792	2.379962e-08	0.189472	0.0200827	3.924496e-21	1.82296	0.379465	1.555119e-06	0.003923915	8
BMI	ENSG00000103550	16	KNOP1	19714902	rs62025019	16	19792534	A	C	0.171962	0.129603	0.0263219	8.489654e-07	0.935185	0.0454126	3.166093e-94	0.138585	0.0289395	1.677898e-06	0.00315066	15
WC	ENSG00000158865	16	SLC5A11	24857162	rs2287783	16	24831727	T	C	0.195463	0.357232	0.0721471	7.36648e-07	1.09305	0.0593395	9.033541e-76	0.326821	0.0683483	1.738187e-06	0.1866779	11
BFM	ENSG00000103510	16	KAT8	31127075	rs9925964	16	31129895	G	A	0.361484	0.229811	0.0421771	5.073294e-08	-0.241059	0.0242717	3.03033e-23	-0.953339	0.199567	1.778987e-06	0.2395045	20
BFP	ENSG00000109920	11	FNBP4	47738072	rs12286721	11	47701528	A	C	0.548412	-0.205107	0.0375409	4.666916e-08	0.215039	0.0219254	1.042561e-22	-0.953813	0.199837	1.81547e-06	0.1384888	15
Weight	ENSG00000176476	16	CCDC101	28565236	rs480400	16	28574615	G	A	0.543293	-0.357525	0.0666131	7.997606e-08	-0.182535	0.0175264	2.121221e-25	1.95867	0.410542	1.833794e-06	0.02171162	15
HC	ENSG00000124614	6	RPS10	34385231	rs7757900	6	34398879	T	C	0.808386	0.274252	0.0491046	2.336254e-08	-0.168137	0.0184601	8.382033e-20	-1.63112	0.342586	1.924384e-06	0.07246736	5
BMI	ENSG00000189339	1	SLC35E2B	1592939	rs72634820	1	1597020	G	C	0.271282	0.10635	0.0221599	1.592942e-06	-0.872598	0.0238376	2.299965e-293	-0.121877	0.0256126	1.950483e-06	0.7277408	7
HDL	ENSG00000213398	16	LCAT	67973653	rs1134760	16	67964203	C	T	0.163383	-0.0171872	0.00256541	2.090259e-11	0.227677	0.0337947	1.616227e-11	-0.0754894	0.0158908	2.028956e-06	0.0005970449	15
Weight	ENSG00000141458	18	NPC1	21086148	rs1805082	18	21120444	C	T	0.492154	0.393867	0.0667061	3.536959e-09	0.134553	0.0168389	1.342611e-15	2.92723	0.616424	2.04706e-06	0.5931522	5
Weight	ENSG00000164078	3	MST1R	49924435	rs2280406	3	49941436	A	G	0.504956	-0.408285	0.0664515	8.041739e-10	0.276099	0.0374097	1.578067e-13	-1.47876	0.313165	2.335445e-06	0.3752541	11
HB	ENSG00000163328	2	GPR155	175296966	rs34291465	2	175309792	C	T	0.332382	-0.163627	0.0303412	6.9333e-08	-0.262491	0.0269425	1.983434e-22	0.623362	0.132116	2.378458e-06	0.006154834	13
HC	ENSG00000149926	16	FAM57B	30035748	rs9928448	16	30072530	C	T	0.466783	-0.199279	0.0382299	1.86153e-07	-0.2948	0.0272237	2.514303e-27	0.67598	0.143923	2.642549e-06	0.02943538	13
BMI	ENSG00000170092	7	AC018720.10	75123401	rs1167796	7	75173180	A	G	0.433831	0.111427	0.0198526	1.991682e-08	-0.438256	0.0516259	2.082877e-17	-0.254251	0.054305	2.842184e-06	0.1739905	5
HDL	ENSG00000131067	20	GGT7	33432523	rs2076668	20	33437621	A	G	0.378999	0.00977147	0.0019347	4.403013e-07	0.362457	0.0291001	1.304736e-35	0.026959	0.00575987	2.862022e-06	0.8967929	20
HDL	ENSG00000141338	17	ABCA8	66863433	rs34931250	17	66879927	T	C	0.0561803	0.0238085	0.00407639	5.201756e-09	0.492743	0.0632633	6.766903e-15	0.0483183	0.0103404	2.971909e-06	NA	NA
HC	ENSG00000176476	16	CCDC101	28565236	rs480400	16	28574615	G	A	0.543293	-0.199226	0.038227	1.871544e-07	-0.182535	0.0175264	2.121221e-25	1.09144	0.23418	3.151509e-06	0.004954097	15
HC	ENSG00000251417	16	RP11-1348G14.4	28814097	rs8049439	16	28837515	C	T	0.405005	-0.242699	0.0388339	4.112823e-10	-0.312476	0.0448275	3.155261e-12	0.776696	0.166914	3.267181e-06	0.04606859	12
HC	ENSG00000260911	16	RP11-196G11.2	31054471	rs35468353	16	31056433	G	A	0.376089	-0.199745	0.0394238	4.04986e-07	0.387763	0.033437	4.275782e-31	-0.515121	0.11095	3.436506e-06	0.01739528	20
HB	ENSG00000176209	8	SMIM19	42396298	rs2974359	8	42434194	C	T	0.611712	0.140076	0.0290804	1.458378e-06	-0.408765	0.0235041	9.612591e-68	-0.342681	0.0738204	3.449035e-06	0.2839863	13
HB	ENSG00000244731	6	C4A	31949801	rs1811197	6	31327660	A	G	0.197494	-0.226539	0.0363337	4.519392e-10	-0.342843	0.0498822	6.284022e-12	0.660766	0.143087	3.875841e-06	0.7426352	17
BMI	ENSG00000197165	16	SULT1A2	28603264	rs4788084	16	28539848	T	C	0.419946	-0.0959072	0.0199818	1.588876e-06	0.744495	0.0449468	1.270143e-61	-0.128822	0.0279435	4.025099e-06	0.003492396	20
WC	ENSG00000103510	16	KAT8	31127075	rs9925964	16	31129895	G	A	0.361484	0.312759	0.0602146	2.057501e-07	-0.241059	0.0242717	3.03033e-23	-1.29744	0.28189	4.17162e-06	0.2701263	20
WC	ENSG00000065060	6	UHRF1BP1	34759857	rs9462026	6	34797033	G	C	0.327944	-0.288501	0.0608626	2.13506e-06	0.511509	0.0271649	4.306077e-79	-0.564019	0.122699	4.290635e-06	0.001990456	20
BMI	ENSG00000223705	7	NSUN5P1	75039605	rs1167827	7	75163169	A	G	0.433653	0.113853	0.0198943	1.047056e-08	-0.17127	0.0221967	1.200192e-14	-0.664757	0.14462	4.294705e-06	0.5070515	4
HB	ENSG00000240399	12	RP1-228P16.1	48448596	rs4760622	12	48591960	A	C	0.23962	-0.175986	0.0332899	1.247068e-07	-0.499432	0.0538853	1.889136e-20	0.352372	0.0767357	4.389667e-06	0.004974503	17
HC	ENSG00000272462	6	U91328.19	25992890	rs2071297	6	25924513	C	G	0.397431	0.188141	0.0393997	1.795395e-06	-0.562711	0.0336383	8.155216e-63	-0.334347	0.0728145	4.394995e-06	0.09491482	20
BMI	ENSG00000122033	13	MTIF3	28009776	rs7323	13	28009031	C	G	0.281211	0.119323	0.0220608	6.344246e-08	0.226268	0.0260982	4.326071e-18	0.527353	0.114916	4.45343e-06	0.6780912	4
BMI	ENSG00000127957	7	PMS2P3	75132254	rs17207196	7	75101065	T	C	0.419529	0.123367	0.0198997	5.66735e-10	0.271071	0.0397749	9.41809e-12	0.45511	0.0992407	4.519969e-06	0.7350379	3
Weight	ENSG00000103510	16	KAT8	31127075	rs9925964	16	31129895	G	A	0.361484	0.36185	0.0700753	2.420695e-07	-0.241059	0.0242717	3.03033e-23	-1.50108	0.327641	4.616715e-06	0.08316984	20
