## Supplemental Table 2 for "Multi-omics and Mendelian Randomization network analysis of the association between metabolic and cognitive functions in the UK Biobank Database"

	AATV	BFM	BFP	BMI	CHOL	DBP	VAT	FIQ	Glucose	HB	HC	HDL	LDL	WM	EM	SBP	RT	TRIG	VATM	VATV	WC	Weight
AATV	0	0	0	0	0	0	0	0	0	0	0	0	0	0	0	0	0	0	0	0	0	0	AATV
BFM	0	0	0.188030736	0.100265333	0	0	0	0	0	0.049908643	0	-0.10248386	0	0	0	0	0	0.029721503	0	0	0	0	BFM
BFP	0	0	0	0	0	0	0	-0.046142537	0.044979519	0.101682522	0.537125493	-0.125778373	0	0	0	0	0	0.116653058	0	0	0.035040207	0	BFP
BMI	0	0	0.492686138	0	0	0	0	0	0	0	0	0	0	0	0	0	0	0	0	0	0	0	BMI
CHOL	0	0	0	0	0	0	0	0	0	0	-0.024603124	0	0	0	0	0	0	0	0	0	0	0	CHOL
DBP	0	0	0	0	0	0	0	0	0	0	0	0	0	0	0	0	0	0	0	0	0	0	DBP
VAT	0	0	0	0	0	0	0	0	0	0	0	0	0	0	0	0	0	0	0	0	0	0	VAT
FIQ	0	0	0	0	0	0	0	0	0	0	-0.004132625	0	0	0	0	0	0	0	0	0	0	0	FIQ
Glucose	0	0	0.012418275	0	0	0	0	0	0	0.305508879	0.022562421	0	0	0	0	0	0	0.076988789	0	0	0	0.004103241	Glucose
HB	0	0	0	0	0	0	0	0	0	0	0	0	0	0	0	0	0	0	0	0	0	0	HB
HC	0	0.141585579	0	0.162352477	0	0	0	0	0	0	0	0	0	0	0	0	0	0	0	0	0	0.712529812	HC
HDL	0	0	0	0	0.007584159	0	0	0	0	0	0	0	-0.073631684	0.023390239	0	0	0	0	0	0	0	0	HDL
LDL	0	0	0	0	0	0	0	0	0	0	-0.012143192	0	0	0	0	0	0	0	0	0	0	0	LDL
WM	0	0	0	0	0	0	0	0	0	0	0	0	0	0	0	0	0	0	0	0	0	0	WM
EM	0	0	0	0	0	0	0	0	0	0	0	0	0	0	0	0	0	0	0	0	0	0	EM
SBP	0	0	0	0	0	0	0	0	0	0	0	0	0	0	0	0	0	0	0	0	0	0	SBP
RT	0	0	0	0	0	0	0	0	0	0	0.007077827	0	0	0	0	0	0	0	0	0	0	0.007792285	RT
TRIG	0	0	0	0	0	0	0	0	0	0	0	0	0.012401286	0	0	0	0	0	0	0	0	0	TRIG
VATM	0.099277802	0	0	0	0	0	0	0	0	0	0	0	0	0	0	0	0	0	0	0	0	0	VATM
VATV	0.099389804	0	0	0	0	0	0	0	0	0	0	0	0	0	0	0	0	0	0	0	0	0	VATV
WC	0	0	0.503626606	0	0	0	0	0	0	0.006785392	0	-0.040443393	0	0	0	0	0	0.000720833	0	0	0	0	WC
Weight	0	0.518214785	0	0.104427394	0	0	0	0	0	0	0	0	0	0	0	0	0	0	0	0	0.353889318	0	Weight
